# Clonal hematopoiesis is associated with risk of severe Covid-19

**DOI:** 10.1101/2020.11.25.20233163

**Authors:** Kelly L. Bolton, Youngil Koh, Michael B. Foote, Hogune Im, Justin Jee, Choong Hyun Sun, Anton Safonov, Ryan Ptashkin, Joon Ho Moon, Ji Yeon Lee, Jongtak Jung, Chang Kyung Kang, Kyoung-Ho Song, Pyeong Gyun Choe, Wan Beom Park, Hong Bin Kim, Myoung-don Oh, Han Song, Sugyeong Kim, Minal Patel, Andriy Derkach, Erika Gedvilaite, Kaitlyn A. Tkachuk, Lior Z. Braunstein, Teng Gao, Elli Papaemmanuil, N. Esther Babady, Melissa S. Pessin, Mini Kamboj, Luis A. Diaz, Marc Ladanyi, Michael J. Rauh, Pradeep Natarajan, Mitchell J. Machiela, Philip Awadalla, Vijai Joseph, Kenneth Offit, Larry Norton, Michael F Berger, Ross L Levine, Eu Suk Kim, Nam Joong Kim, Ahmet Zehir

## Abstract

Acquired somatic mutations in hematopoietic stem and progenitor cells (clonal hematopoiesis or CH) are associated with advanced age, increased risk of cardiovascular and malignant diseases, and decreased overall survival.^1–4^ These adverse sequelae may be mediated by altered inflammatory profiles observed in patients with CH.^2,5,6^ A pro-inflammatory immunologic profile is also associated with worse outcomes of certain infections, including SARS-CoV-2 and its associated disease Covid-19.^7,8^ Whether CH predisposes to severe Covid-19 or other infections is unknown. Among 515 individuals with Covid-19 from Memorial Sloan Kettering (MSK) and the Korean Clonal Hematopoiesis (KoCH) consortia, we found that CH was associated with severe Covid-19 outcomes (OR=1.9, 95%=1.2-2.9, p=0.01). We further explored the relationship between CH and risk of other infections in 14,211 solid tumor patients at MSK. CH was significantly associated with risk of *Clostridium Difficile* (HR=2.0, 95% CI: 1.2-3.3, p=6×10^−3^) and *Streptococcus/Enterococcus* infections (HR=1.5, 95% CI=1.1-2.1, p=5×10^−3^). These findings suggest a relationship between CH and risk of severe infections that warrants further investigation.
