## Supplementary Tables for "Clonal hematopoiesis is associated with risk of severe Covid-19"

### Sheet: table1
Supplementary Table 1. List of genes included on IMPACT by first design version.
IMPACT Panel Version	Gene List
IMPACT-341	ABL1,AKT1,AKT2,AKT3,ALK,ALOX12B,APC,AR,ARAF,ARID1A,ARID1B,ARID2,ARID5B,ASXL1,ASXL2,ATM,ATR,ATRX,AURKA,AURKB,AXIN1,AXIN2,AXL,B2M,BAP1,BARD1,BBC3,BCL2,BCL2L1,BCL2L11,BCL6,BCOR,BLM,BMPR1A,BRAF,BRCA1,BRCA2,BRD4,BRIP1,BTK,CARD11,CASP8,CBFB,CBL,CCND1,CCND2,CCND3,CCNE1,CD274,CD276,CD79B,CDC73,CDH1,CDK12,CDK4,CDK6,CDK8,CDKN1A,CDKN1B,CDKN2A,CDKN2B,CDKN2C,CHEK1,CHEK2,CIC,CREBBP,CRKL,CRLF2,CSF1R,CTCF,CTLA4,…
IMPACT-410	ACVR1,ANKRD11,BCL10,BIRC3,CALR,CD79A,CEBPA,CENPA,CSF3R,CXCR4,DNAJB1,EIF4A2,EIF4E,EPHA7,ERRFI1,FOXO1,FYN,GLI1,GPS2,H3F3A,H3F3B,HIST1H3A,HIST1H3C,HIST1H3D,HIST1H3E,HIST1H3F,HIST1H3G,HIST1H3H,HIST1H3I,HIST1H3J,HIST2H3C,HIST2H3D,HIST3H3,HLA-A,HOXB13,ID3,INHA,INHBA,MALT1,MAP3K14,MAPK3,MGA,MST1,MST1R,NCOA3,NEGR1,NFKBIA,NUP93,PGR,PLCG2,POLD1,PPM1D,PPP6C,RAB35,RAD21,RHEB,SH2B3,SRSF2,STAT3,STAT5A,STAT5B,T…
IMPACT-468	AGO2,BABAM1,CARM1,CDC42,CSDE1,CYLD,CYSLTR2,DROSHA,DUSP4,ELF3,EPAS1,ERF,EZH1,FAM58A,HLA-B,INPPL1,KMT2B,KMT5A,KNSTRN,LYN,MAPKAP1,MSH3,MSI1,MSI2,NTHL1,NUF2,PDCD1LG2,PPARG,PPP4R2,PRDM14,PREX2,PRKCI,PRKD1,PTP4A1,RAC2,RECQL,RRAGC,RRAS,RRAS2,RTEL1,RXRA,SESN1,SESN2,SESN3,SHOC2,SLX4,SMYD3,SOS1,SPRED1,STK19,TAP1,TAP2,TEK,TP53BP1,UPF1,WHSC1,WHSC1L1,WWTR1

### Sheet: table2
Supplementary Table 2. List of genes included on KoCH panel.

### Sheet: table3
Supplementary Table 3. Hazard Ratios and associated statistics for CH and infection risk
Infection type	Hazard Ratio	std.error	conf.low	conf.high	p.value	q.value	Number of Cases
Acute Bronchitis	0.980887	0.227307	0.628254	1.53145	0.932342	0.962417	134
Acute Pharyngitis	0.925771	0.264735	0.551012	1.55541	0.770788	0.952012	186
Acute Upper Resp.	0.960565	0.231041	0.610751	1.51074	0.861755	0.952012	289
Althletes Foot	1.58816	0.327741	0.83545	3.01903	0.158125	0.421668	106
Anal and Rectal	1.06553	0.330069	0.557972	2.03481	0.847497	0.952012	95
Bacterial, NOS	1.46201	0.192254	1.00301	2.13107	0.0482031	0.371135	321
Bacterial Pneumonia	1.24612	0.12126	0.982526	1.58044	0.0695877	0.371135	750
Candidiasis	1.0365	0.0866585	0.87459	1.22838	0.679118	0.914926	1688
Cholangitis	0.956354	0.157554	0.702277	1.30235	0.776987	0.952012	390
Cholecystitis	1.02807	0.288006	0.584619	1.80791	0.923414	0.962417	128
Dermatophytosis Nails	0.876653	0.282869	0.503557	1.52618	0.641652	0.914926	149
Empyema	0.855822	0.233487	0.541551	1.35247	0.504889	0.850339	179
Endocarditis	0.949673	0.298721	0.528813	1.70548	0.862761	0.952012	127
Herpes Simplex	1.17016	0.194383	0.799444	1.7128	0.418846	0.744616	300
Herpes Zoster	0.931055	0.150374	0.693389	1.25018	0.634741	0.914926	504
Influenza	0.761044	0.331883	0.39711	1.45851	0.410638	0.744616	117
C. difficile	2.00931	0.253808	1.22181	3.30436	0.0059726	0.0955616	189
Liver Abscess	1.35779	0.200295	0.916944	2.0106	0.126747	0.421668	218
Mycoses	0.31032	0.458295	0.126389	0.761924	0.0106717	0.113832	81
Infection of Skin, Other	1.37685	0.220459	0.893783	2.121	0.14689	0.421668	258
Peritonitis and Retroperitoneal	0.549479	0.473618	0.217173	1.39026	0.206129	0.439743	81
Pneumonia	1.0014	0.077831	0.859723	1.16643	0.98564	0.98564	1872
Fungal Pneumonia	1.6209	0.36434	0.79365	3.31042	0.184962	0.439743	84
Postoperative	1.14869	0.343093	0.586354	2.25031	0.686195	0.914926	132
Pyelonephritis	1.70079	0.286878	0.969302	2.98429	0.0641293	0.371135	151
Septicemia	1.15173	0.0911038	0.963388	1.37688	0.12101	0.421668	1358
Staphylococcus	0.849294	0.331774	0.443253	1.62729	0.62247	0.914926	146
Streptococcus	1.56399	0.158574	1.14619	2.13409	0.00479649	0.0955616	501
Urinary Tract	1.11728	0.0865177	0.943011	1.32375	0.199932	0.439743	1763
Viral	1.25074	0.129214	0.970914	1.61122	0.083358	0.381065	810
Viral Pneumonia	1.37679	0.353074	0.689175	2.75045	0.365136	0.730273	81
HPV	1.72022	0.375825	0.823532	3.59324	0.14892	0.421668	81
